# Within-host genetic diversity of SARS-CoV-2 in the context of large-scale hospital-associated genomic surveillance

**DOI:** 10.1101/2022.08.17.22278898

**Authors:** Alexandra A. Mushegian, Scott W. Long, Randall J. Olsen, Paul A. Christensen, Sishir Subedi, Matthew Chung, James Davis, James Musser, Elodie Ghedin

**Affiliations:** Systems Genomics Section, Laboratory of Parasitic Diseases, National Institute of Allergy and Infectious Diseases, National Institutes of Health, Bethesda, MD USA; Laboratory of Molecular and Translational Human Infectious Diseases Research, Center for Infectious Diseases, Department of Pathology and Genomic Medicine, Houston Methodist Research Institute and Houston Methodist Hospital Houston, Texas, 77030; Division of Data Science and Learning, Argonne National Laboratory, 9700 S. Cass Ave., Lemont, Illinois, 60439; University of Chicago Consortium for Advanced Science and Engineering, 5801 South Ellis Avenue, Chicago, Illinois, 60637

## Abstract

The COVID-19 pandemic has resulted in extensive surveillance of the genomic diversity of SARS-CoV-2. Sequencing data generated as part of these efforts can also capture the diversity of the SARS-CoV-2 virus populations replicating within infected individuals. To assess this within-host diversity of SARS-CoV-2 we quantified low frequency (minor) variants from deep sequence data of thousands of clinical samples collected by a large urban hospital system over the course of a year. Using a robust analytical pipeline to control for technical artefacts, we observe that at comparable viral loads, specimens from patients hospitalized due to COVID-19 had a greater number of minor variants than samples from outpatients. Since individuals with highly diverse viral populations could be disproportionate drivers of new viral lineages in the patient population, these results suggest that transmission control should pay special attention to patients with severe or protracted disease to prevent the spread of novel variants.
