## Supplemental Table 1 for "Within-host genetic diversity of SARS-CoV-2 in the context of large-scale hospital-associated genomic surveillance"

### Sheet: Sheet1
Supplemental Table 1. Number of samples per month and per run
	year-month
Run Number	2020-12	2021-01	2021-02	2021-03	2021-04	2021-05	2021-06	2021-07	2021-08	2021-09	2021-10	2021-11
Run_12	98	155	0	0	0	0	0	0	0	0	0	0
Run_14	94	89	0	0	0	0	0	0	0	0	0	0
Run_15	38	136	0	0	0	0	0	0	0	0	0	0
Run_17	0	146	0	0	0	0	0	0	0	0	0	0
Run_18	0	126	59	0	0	0	0	0	0	0	0	0
Run_19	6	35	124	0	0	0	0	0	0	0	0	0
Run_22	0	53	75	0	0	0	0	0	0	0	0	0
Run_23	0	166	46	0	0	0	0	0	0	0	0	0
Run_24	45	24	1	31	0	0	0	0	0	0	0	0
Run_25	0	0	72	65	0	0	0	0	0	0	0	0
Run_26	194	0	0	50	0	0	0	0	0	0	0	0
Run_27	140	0	0	56	0	0	0	0	0	0	0	0
Run_28	107	0	0	63	0	0	0	0	0	0	0	0
Run_29	138	0	0	44	0	0	0	0	0	0	0	0
Run_30	191	1	0	48	0	0	0	0	0	0	0	0
Run_31	159	0	0	50	0	0	0	0	0	0	0	0
Run_32	162	0	0	0	0	0	0	0	0	0	0	0
Run_33	165	0	0	8	51	0	0	0	0	0	0	0
Run_35	67	0	0	0	63	0	0	0	0	0	0	0
Run_36	0	0	0	0	18	0	0	0	0	0	0	0
Run_37	0	0	0	0	66	0	0	0	0	0	0	0
Run_39	0	0	0	0	42	0	0	0	0	0	0	0
Run_40	0	0	0	0	54	11	0	0	0	0	0	0
Run_41	0	0	0	0	0	46	0	0	0	0	0	0
Run_43	0	0	0	0	0	65	0	0	0	0	0	0
Run_44	0	0	0	0	0	49	0	0	0	0	0	0
Run_46	0	0	0	0	0	36	0	0	0	0	0	0
Run_48	0	0	0	0	0	0	25	0	0	0	0	0
Run_49	0	0	0	0	0	0	23	0	0	0	0	0
Run_51	0	0	0	0	0	0	35	0	0	0	0	0
Run_52	0	0	0	0	0	0	16	28	0	0	0	0
Run_53	0	0	0	0	0	0	0	68	0	0	0	0
Run_57	0	0	0	0	0	0	0	100	0	0	0	0
Run_59	0	0	0	0	0	0	0	96	0	0	0	0
Run_61	0	0	0	0	0	0	0	177	7	0	0	0
Run_63	0	0	0	0	0	0	0	0	253	0	0	0
Run_64	0	0	0	0	0	0	0	0	197	0	0	0
Run_66	0	0	0	0	0	0	0	0	171	0	0	0
Run_68	0	0	0	0	0	0	0	0	185	0	0	0
Run_69	0	0	0	0	0	0	0	0	212	0	0	0
Run_72	0	0	0	0	0	0	0	0	135	0	0	0
Run_73	0	0	0	0	0	0	0	0	100	74	0	0
Run_79	0	0	0	0	0	0	0	0	1	72	0	0
Run_80	0	0	0	0	0	0	0	0	0	98	0	0
Run_82	0	0	0	0	0	0	0	0	0	0	119	0
Run_88	0	0	0	0	0	0	0	0	0	0	0	99
Run_90	0	0	0	0	0	0	0	0	0	0	0	21
